# Occupational Farm Work Activities Influence Workers’ Indoor Home Microbiome

**DOI:** 10.1101/2023.08.17.23293194

**Authors:** Kathryn R. Dalton, Mikyeong Lee, Ziyue Wang, Shanshan Zhao, Christine G. Parks, Laura E. Beane-Freeman, Alison A. Motsinger-Reif, Stephanie J. London

## Abstract

**Background:** Farm work entails a heterogeneous mixture of exposures that vary considerably across farms and farmers. Farm work is associated with various health outcomes, both adverse and beneficial. One mechanism by which farming exposures can impact health is through the microbiome, including the indoor built environment microbiome. It is unknown how individual occupational exposures shape the microbial composition in workers’ homes.

**Objectives:** We investigated associations between farm work activities, including specific tasks and pesticide use, and the indoor microbiome in the homes of 468 male farmers.

**Methods:** Participants were licensed pesticide applicators, mostly farmers, enrolled in the Agricultural Lung Health Study from 2008-2011. Vacuumed dust from participants’ bedrooms underwent whole-genome shotgun sequencing for indoor microbiome assessment. Using questionnaire data, we evaluated 6 farm work tasks (processing of either hay, silage, animal feed, fertilizer, or soy/grains, and cleaning grain bins) and 19 pesticide ingredients currently used in the past year, plus 7 persistent banned pesticide ingredients ever used.

**Results:** All 6 work tasks were associated with increased within-sample microbial diversity, with a positive dose-response for the sum of tasks (p=0.001). All tasks were associated with altered overall microbial compositions (weighted UniFrac p=0.001) and with higher abundance of specific microbes, including soil-based microbes such as *Haloterrigena*. Among the 19 pesticides, only current use of glyphosate and past use of lindane were associated with increased within-sample diversity (p=0.02-0.04). Ten currently used pesticides and all 7 banned pesticides were associated with altered microbial composition (p=0.001-0.04). Six pesticides were associated with differential abundance of certain microbes.

**Discussion:** Specific farm activities and exposures can impact the dust microbiome inside homes. Our work suggests that occupational farm exposures could impact the health of workers and their families through modifying the indoor environment, specifically the microbial composition of house dust, offering possible future intervention targets.
