## Supplement for "Occupational Farm Work Activities Influence Workers’ Indoor Home Microbiome"

### Sheet: Table of Contents
Occupational Farm Work Activities Influence Workers’ Indoor Home Microbiome (Dalton et. al.)
Supplement
Table of Contents
Supplement Figure 1: Correlation Between Work Tasks and Pesticides
Supplement Table 1: Pesticide Lifetime Days of Use Variables
Supplement Table 2: Unweighted UniFrac Beta Diversity and Work Tasks
Supplement Table 3: Unweighted UniFrac Beta Diversity and Pesticide Use
Supplement Table 4: Alpha Diversity and Pesticide Lifetime Days of Use
Supplement Table 5: Beta Diversity and Pesticide Lifetime Days of Use
Supplement Table 6: Differentially Abundant Taxa by Lifetime Days of Pesticide Use
Supplement Table 7: Work Tasks Adjusted for Pesticides Alpha Diversity Models
Supplement Table 8: Pesticides Adjusted for Work Tasks Alpha Diversity Models

### Sheet: SF1 Correlation Work-Pesticides
Supplement Figure 1: Correlation Between Work Tasks and Pesticides
																									Correlation for individual work tasks and pesticides assessed via Tetrachoirc correlation
																									Correlation for work task sum assessed via Spearman's correlation
																									Green Font = currently used pesticides
																									Purple Font = past use of banned pesticides
																									Orange Font = work tasks

### Sheet: ST1 Pesticide Lifetime Days
Supplement Table 1: Pesticide Lifetime Days of Use Variables
	Lifetime Days; Median for Users	Lifetime Days; Above Median (N)	Lifetime Days; Below Median (N)
Current Use Pesticides
GLYPHOSATE	76	203	203
ATRAZINE	76	189	188
PYRETHROID
ORGANOPHOSPHATE
METOLACHLOR	51	120	119
PICLORAM
ACETOCHLOR	41	25	25
MESOTRIONE	15	25	22
MALATHION	20	122	92
CYFLUTHRIN
TRICLOPYR
GLUFOSINATE_AMMONIUM	18	13	10
DICAMBA	30	128	122
ISOXAFLUTOLE	36	9	9
PERMETHRIN
CLOPYRALID
TRIFLURALIN
TWO_FOUR_D	109	209	180
CARBARYL	25	77	58
Past Use Banned Pesticides
ALDRIN	9	44	7
CHLORDANE	9	33	11
DDT	20	28	25
DIELDRIN	9	7	3
HEPTACHLOR	15	18	18
LINDANE	24	30	27
TOXAPHENE	25	14	12

### Sheet: ST2 WorkTask Beta UnweightedUF
Supplement Table 2: Unweighted UniFrac Beta Diversity and Work Tasks
	R2 statistic	F p-value
Fertilized Fields	0.009	0.003
Cleaned Grain Bins	0.006	0.019
Handled Hay	0.004	0.097
Handled Silage	0.005	0.03
Ground Animal Feed	0.011	0.002
Handled Soybeans & Grains	0.005	0.039
Job Tasks Sum	0.01	0.001

### Sheet: ST3 Pesticide Beta UnweightedUF
Supplement Table 3: Unweighted UniFrac Beta Diversity and Pesticide Use
Pesticide	R2 statistic	F p-value
Current Use Pesticides
ACETOCHLOR	0.005	0.253
ATRAZINE	0.004	0.416
CARBARYL	0.005	0.334
CLOPYRALID	0.005	0.272
CYFLUTHRIN	0.005	0.273
DICAMBA	0.006	0.142
GLUFOSINATE_AMMONIUM	0.004	0.525
GLYPHOSATE	0.004	0.457
ISOXAFLUTOLE	0.007	0.074
MALATHION	0.005	0.177
MESOTRIONE	0.003	0.606
METOLACHLOR	0.004	0.554
ORGANOPHOSPHATE	0.004	0.467
PERMETHRIN	0.005	0.294
PICLORAM	0.004	0.498
PYRETHROID	0.007	0.08
TRICLOPYR	0.003	0.673
TRIFLURALIN	0.003	0.675
TWO_FOUR_D	0.005	0.171
Banned Past Use Pesticides
ALDRIN	0.003	0.723
CHLORDANE	0.004	0.576
DDT	0.004	0.385
DIELDRIN	0.004	0.507
HEPTACHLOR	0.004	0.527
LINDANE	0.005	0.252
TOXAPHENE	0.005	0.324

### Sheet: ST4 Alpha Pesticide LifeDays
Supplement Table 4: Alpha Diversity and Pesticide Lifetime Days of Use
Pesticide	Level	Estimate	std.error	t.statistic	p.value	conf.low	conf.high
Current Pesticides
ATRAZINE	Ordinal Above	0.0937943	0.0704759	1.33087	0.183919	-0.044716	0.232305
ATRAZINE	Ordinal Below	0.0192478	0.0696864	0.276205	0.78252	-0.117711	0.156207
DICAMBA	Ordinal Above	0.120241	0.0638695	1.8826	0.0604629	-0.00531202	0.245793
DICAMBA	Ordinal Below	0.132682	0.0655639	2.0237	0.0436491	0.00379838	0.261565
METOLACHLOR	Ordinal Above	0.0445743	0.0592491	0.752321	0.452283	-0.0718899	0.161039
METOLACHLOR	Ordinal Below	0.0371754	0.0588768	0.63141	0.528118	-0.0785568	0.152908
GLYPHOSATE	Ordinal Above	0.147105	0.0786261	1.87094	0.0620137	-0.00742265	0.301632
GLYPHOSATE	Ordinal Below	0.222633	0.0767716	2.89994	0.00391841	0.0717503	0.373516
TWO_FOUR_D	Ordinal Above	0.0485097	0.0705054	0.688028	0.491793	-0.0900552	0.187075
TWO_FOUR_D	Ordinal Below	-0.0267498	0.071339	-0.374968	0.707863	-0.166953	0.113453
CARBARYL	Ordinal Above	0.130174	0.0642426	2.02629	0.0433753	0.00389203	0.256457
CARBARYL	Ordinal Below	-0.113751	0.0706267	-1.61059	0.10803	-0.252582	0.0250807
MALATHION	Ordinal Above	0.0305526	0.0663079	0.460768	0.6453	-0.0999368	0.161042
MALATHION	Ordinal Below	-0.00990258	0.0716913	-0.138128	0.890232	-0.150986	0.131181
ACETOCHLOR	Ordinal Above	-0.0347368	0.103239	-0.33647	0.736679	-0.237646	0.168172
ACETOCHLOR	Ordinal Below	-0.0343648	0.103384	-0.332399	0.739748	-0.23756	0.16883
GLUFOSINATE_AMMONIUM	Ordinal Above	0.114319	0.138967	0.822631	0.411157	-0.158793	0.38743
GLUFOSINATE_AMMONIUM	Ordinal Below	0.222809	0.159015	1.40119	0.161854	-0.0897019	0.535321
ISOXAFLUTOLE	Ordinal Above	-0.160786	0.165917	-0.969072	0.333026	-0.486849	0.165277
ISOXAFLUTOLE	Ordinal Below	-0.27573	0.165148	-1.66959	0.0956906	-0.600282	0.0488212
MESOTRIONE	Ordinal Above	0.164307	0.101268	1.6225	0.105392	-0.0347059	0.363321
MESOTRIONE	Ordinal Below	0.116591	0.108491	1.07466	0.283098	-0.0966169	0.3298
Past Pesticides
ALDRIN	Ordinal Above	0.0250531	0.0844245	0.296752	0.766816	-0.140936	0.191042
ALDRIN	Ordinal Below	0.134606	0.190152	0.707884	0.479444	-0.239258	0.508469
CHLORDANE	Ordinal Above	0.0199203	0.0950734	0.209526	0.834158	-0.167056	0.206896
CHLORDANE	Ordinal Below	0.142877	0.155808	0.917012	0.359757	-0.163542	0.449297
LINDANE	Ordinal Above	0.0857658	0.097599	0.878757	0.380099	-0.106147	0.277679
LINDANE	Ordinal Below	0.0171037	0.100796	0.169687	0.865349	-0.181095	0.215303
DIELDRIN	Ordinal Above	-0.111542	0.189339	-0.589114	0.556112	-0.483747	0.260662
DIELDRIN	Ordinal Below	0.137851	0.290624	0.474327	0.635521	-0.433461	0.709164
DDT	Ordinal Above	0.121001	0.104095	1.16241	0.245826	-0.0836982	0.3257
DDT	Ordinal Below	-0.0316289	0.106392	-0.297286	0.766417	-0.240846	0.177588
HEPTACHLOR	Ordinal Above	-0.0118989	0.119997	-0.0991604	0.921063	-0.247832	0.224034
HEPTACHLOR	Ordinal Below	0.0613547	0.120487	0.509221	0.61089	-0.175543	0.298252
TOXAPHENE	Ordinal Above	0.130459	0.136485	0.955848	0.339731	-0.137865	0.398784
TOXAPHENE	Ordinal Below	0.0273323	0.143192	0.190878	0.848718	-0.254178	0.308842

### Sheet: ST5 Beta Pesticide LifeDays
Supplement Table 5: Beta Diversity and Pesticide Lifetime Days of Use
	Unweighted UniFrac		Weighted UniFrac
Pesticide	R2 statistic	F p-value	R2 statistic	F p-value
Current Use Pesticides
ACETOCHLOR	0.008	0.134	0.009	0.017
ATRAZINE	0.007	0.271	0.013	0.001
CARBARYL	0.01	0.148	0.01	0.005
CLOPYRALID
CYFLUTHRIN
DICAMBA	0.009	0.072	0.016	0.001
GLUFOSINATE_AMMONIUM	0.006	0.534	0.008	0.095
GLYPHOSATE	0.006	0.613	0.01	0.003
ISOXAFLUTOLE	0.01	0.097	0.006	0.368
MALATHION	0.009	0.103	0.008	0.078
MESOTRIONE	0.005	0.567	0.005	0.671
METOLACHLOR	0.009	0.071	0.009	0.011
ORGANOPHOSPHATE
PERMETHRIN
PICLORAM
PYRETHROID
TRICLOPYR
TRIFLURALIN
TWO_FOUR_D	0.007	0.299	0.007	0.174
Past Use Pesticides
ALDRIN	0.007	0.322	0.007	0.108
Past Use Pesticides	0.006	0.548	0.008	0.11
DDT	0.006	0.387	0.011	0.001
DIELDRIN	0.006	0.458	0.007	0.123
HEPTACHLOR	0.005	0.634	0.008	0.093
LINDANE	0.007	0.269	0.007	0.142
TOXAPHENE	0.006	0.428	0.009	0.027

### Sheet: ST6 DiffAbunTaxa PesticideLifeD
Supplement Table 6: Differentially Abundant Taxa by Lifetime Days of Pesticide Use
taxa	Above.coef	Below.coef	Above.se	Below.se	Above	Below	Above.p	Below.p	Above.q	Below.q	Above.da	Below.da	Kingdom	Phylum	Class	Order	Family	Genus	Species	pest	chg
taxa_1855912	-0.516778	-0.433182	0.138029	0.140431	-3.74399	-3.08465	0.000181123	0.00203791	0.00833164	0.0937441	TRUE	FALSE	Bacteria	Acidobacteria	Vicinamibacteria		Vicinamibacteraceae	Luteitalea	pratensis	ATRAZINE_q_ord	negative
taxa_482564	-0.722929	-0.644385	0.176418	0.181268	-4.09781	-3.55488	4.17078e-05	0.000378155	0.00196027	0.0177733	TRUE	TRUE	Bacteria	Cyanobacteria		Oscillatoriales	Oscillatoriaceae	Oscillatoria	nigro-viridis	ATRAZINE_q_ord	negative
taxa_1855912	-0.440635	-0.103879	0.121615	0.123573	-3.6232	-0.840629	0.000290983	0.400556	0.0130942	0.986284	TRUE	FALSE	Bacteria	Acidobacteria	Vicinamibacteria		Vicinamibacteraceae	Luteitalea	pratensis	DICAMBA_q_ord	negative
taxa_482564	-0.706142	-0.489678	0.155864	0.166204	-4.53049	-2.94624	5.88462e-06	0.00321661	0.000276577	0.144747	TRUE	FALSE	Bacteria	Cyanobacteria		Oscillatoriales	Oscillatoriaceae	Oscillatoria	nigro-viridis	DICAMBA_q_ord	negative
taxa_588898	0.433819	0.755457	0.158089	0.162611	2.74414	4.64578	0.00606691	3.38789e-06	0.25481	0.000159231	FALSE	TRUE	Archaea	Euryarchaeota	Halobacteria	Natrialbales	Natrialbaceae	Haloterrigena	daqingensis	DICAMBA_q_ord	positive
taxa_861299	-0.524659	-0.158055	0.119362	0.125453	-4.39552	-1.25987	1.10508e-05	0.207717	0.000508337	0.986284	TRUE	FALSE	Bacteria	Gemmatimonadetes	Gemmatimonadetes	Gemmatimonadales	Gemmatimonadaceae	Gemmatirosa	kalamazoonesis	DICAMBA_q_ord	negative
taxa_588898	0.620418	0.122471	0.182152	0.198031	3.40604	0.618443	0.000659118	0.536283	0.0309785	0.955812	TRUE	FALSE	Archaea	Euryarchaeota	Halobacteria	Natrialbales	Natrialbaceae	Haloterrigena	daqingensis	CARBARYL_q_ord	positive
taxa_1280	-0.203382	-0.510297	0.13278	0.150758	-1.53173	-3.38488	0.12559	0.000712095	0.992842	0.029908	FALSE	TRUE	Bacteria	Firmicutes	Bacilli	Bacillales	Staphylococcaceae	Staphylococcus	aureus	MALATHION_q_ord	negative
taxa_1353260	-0.198264	-0.509537	0.134453	0.143189	-1.4746	-3.5585	0.140321	0.000372985	0.992842	0.0164114	FALSE	TRUE	Archaea	Thaumarchaeota	Nitrososphaeria	Nitrososphaerales	Nitrososphaeraceae	Candidatus_Nitrosocosmicus	oleophilus	MALATHION_q_ord	negative
taxa_1855912	-0.337798	-0.694616	0.138448	0.138574	-2.4399	-5.01261	0.0146915	5.3697e-07	0.690499	2.52376e-05	FALSE	TRUE	Bacteria	Acidobacteria	Vicinamibacteria		Vicinamibacteraceae	Luteitalea	pratensis	MALATHION_q_ord	negative
taxa_406548	-0.184122	-0.603677	0.164595	0.170835	-1.11864	-3.53369	0.263295	0.000409795	0.992842	0.0176212	FALSE	TRUE	Bacteria	Planctomycetes	Planctomycetia	Isosphaerales	Isosphaeraceae	Aquisphaera	giovannonii	MALATHION_q_ord	negative
taxa_482564	-0.403786	-0.841681	0.190018	0.192204	-2.12499	-4.37911	0.0335875	1.19167e-05	0.992842	0.000536251	FALSE	TRUE	Bacteria	Cyanobacteria		Oscillatoriales	Oscillatoriaceae	Oscillatoria	nigro-viridis	MALATHION_q_ord	negative
taxa_861299	-0.275801	-0.630196	0.140883	0.138568	-1.95766	-4.54792	0.0502698	5.41783e-06	0.992842	0.00024922	FALSE	TRUE	Bacteria	Gemmatimonadetes	Gemmatimonadetes	Gemmatimonadales	Gemmatimonadaceae	Gemmatirosa	kalamazoonesis	MALATHION_q_ord	negative
taxa_239935	0.359888	-0.714489	0.343822	0.177895	1.04673	-4.01635	0.295225	5.91074e-05	0.98889	0.00277805	FALSE	TRUE	Bacteria	Verrucomicrobia	Verrucomicrobiae	Verrucomicrobiales	Akkermansiaceae	Akkermansia	muciniphila	ACETOCHLOR_q_ord	negative
taxa_1211417	-0.161526	-1.13529	0.463203	0.303606	-0.348715	-3.73935	0.727304	0.000184495	0.98765	0.00830227	FALSE	TRUE	Viruses	Uroviricota	Caudoviricetes	Caudovirales	Podoviridae		uncultured_crAssphage	ISOXAFLUTOLE_q_ord	negative
taxa_1353260	0.0359983	-0.967507	0.252067	0.290494	0.142813	-3.33056	0.886438	0.000866714	0.98765	0.0372687	FALSE	TRUE	Archaea	Thaumarchaeota	Nitrososphaeria	Nitrososphaerales	Nitrososphaeraceae	Candidatus_Nitrosocosmicus	oleophilus	ISOXAFLUTOLE_q_ord	negative
taxa_1855912	-0.255976	-1.08812	0.251996	0.300277	-1.0158	-3.62371	0.309726	0.000290408	0.98765	0.0127779	FALSE	TRUE	Bacteria	Acidobacteria	Vicinamibacteria		Vicinamibacteraceae	Luteitalea	pratensis	ISOXAFLUTOLE_q_ord	negative
taxa_482564	-0.3855	-1.93804	0.470995	0.494075	-0.81848	-3.92256	0.413083	8.76138e-05	0.98765	0.00403023	FALSE	TRUE	Bacteria	Cyanobacteria		Oscillatoriales	Oscillatoriaceae	Oscillatoria	nigro-viridis	ISOXAFLUTOLE_q_ord	negative
taxa_861299	-0.169124	-1.10921	0.311206	0.249823	-0.543446	-4.44	0.586823	8.99593e-06	0.98765	0.000422809	FALSE	TRUE	Bacteria	Gemmatimonadetes	Gemmatimonadetes	Gemmatimonadales	Gemmatimonadaceae	Gemmatirosa	kalamazoonesis	ISOXAFLUTOLE_q_ord	negative
taxa_1855912	-0.0317708	-0.786072	0.16522	0.23999	-0.192294	-3.27543	0.847512	0.001055	0.975346	0.0495852	FALSE	TRUE	Bacteria	Acidobacteria	Vicinamibacteria		Vicinamibacteraceae	Luteitalea	pratensis	ALDRIN_q_ord	negative
taxa_317	0.125877	0.607619	0.191838	0.161478	0.656164	3.76286	0.511719	0.000167981	0.998998	0.00789512	FALSE	TRUE	Bacteria	Proteobacteria	Gammaproteobacteria	Pseudomonadales	Pseudomonadaceae	Pseudomonas	syringae	LINDANE_q_ord	positive
taxa_330214	0.298712	0.425726	0.150849	0.119915	1.98021	3.55023	0.0476802	0.000384901	0.998998	0.0177055	FALSE	TRUE	Bacteria	Nitrospirae	Nitrospira	Nitrospirales	Nitrospiraceae	Nitrospira	defluvii	LINDANE_q_ord	positive
taxa_821	-0.0346084	0.694271	0.237315	0.20712	-0.145833	3.35203	0.884053	0.000802213	0.998998	0.0360996	FALSE	TRUE	Bacteria	Bacteroidetes	Bacteroidia	Bacteroidales	Bacteroidaceae	Phocaeicola	vulgatus	LINDANE_q_ord	positive
taxa_113370	0.305469	0.621918	0.376536	0.138122	0.811261	4.50268	0.417216	6.71034e-06	0.953932	0.000301965	FALSE	TRUE	Viruses	Nucleocytoviricota	Megaviricetes	Pimascovirales	Ascoviridae	Ascovirus	Spodoptera_frugiperda_ascovirus_1a	DIELDRIN_q_ord	positive
taxa_2093824	-0.165676	-0.601981	0.284696	0.181481	-0.58194	-3.31706	0.560607	0.000909713	0.953932	0.0383668	FALSE	TRUE	Bacteria	Candidatus_Saccharibacteria	Candidatus_Saccharimonia	Candidatus_Nanosynbacterales	Candidatus_Nanosynbacteraceae	Candidatus_Nanosynbacter	lyticus	DIELDRIN_q_ord	negative
taxa_317	0.106726	0.954515	0.210773	0.208073	0.506356	4.58739	0.612607	4.48813e-06	0.953932	0.000206454	FALSE	TRUE	Bacteria	Proteobacteria	Gammaproteobacteria	Pseudomonadales	Pseudomonadaceae	Pseudomonas	syringae	DIELDRIN_q_ord	positive
taxa_5518	0.3087	1.60003	0.209479	0.482534	1.47365	3.3159	0.140575	0.000913495	0.953932	0.0383668	FALSE	TRUE	Eukaryota	Ascomycota	Sordariomycetes	Hypocreales	Nectriaceae	Fusarium	graminearum	DIELDRIN_q_ord	positive
taxa_5811	-0.134183	0.79425	0.361429	0.163193	-0.371257	4.86692	0.710446	1.13349e-06	0.953932	5.3274e-05	FALSE	TRUE	Eukaryota	Apicomplexa	Conoidasida	Eucoccidiorida	Sarcocystidae	Toxoplasma	gondii	DIELDRIN_q_ord	positive
taxa_821	-0.0452629	0.720779	0.173243	0.178856	-0.261268	4.02994	0.793886	5.57917e-05	0.953932	0.00245483	FALSE	TRUE	Bacteria	Bacteroidetes	Bacteroidia	Bacteroidales	Bacteroidaceae	Phocaeicola	vulgatus	DIELDRIN_q_ord	positive

### Sheet: ST7 Work Alpha AdjPesticide
Supplement Table 7: Work Tasks Adjusted for Pesticides Alpha Diversity Models
Work Tasks	Report Yes - Shannon Mean (SD)	Report No - Shannon Mean (SD)	Unadjusted Model - coefficient	Unadjusted Model - lower 95% CI	Unadjusted Model - upper 95% CI	Adjusted Model 1 - coefficient	Adjusted Model 1 - lower 95% CI	Adjusted Model 1 - upper 95% CI	Adjusted Model 2 - coefficient	Adjusted Model 2 - lower 95% CI	Adjusted Model 2- upper 95% CI	Adjusted Model 3 - coefficient	Adjusted Model 3 - lower 95% CI	Adjusted Model 3 - upper 95% CI	Adjusted Model 4 - coefficient	Adjusted Model 4 - lower 95% CI	Adjusted Model 4 - upper 95% CI
Fertilized Fields	5.034 (0.428)	4.83 (0.521)	0.20458	0.11375	0.295411	0.205248	0.10781	0.302685	0.193458	0.0906206	0.296295	0.194697	0.0953302	0.294064	0.168475	0.0300381	0.306913
Cleaned Grain Bins	5.002 (0.44)	4.82 (0.531)	0.181576	0.0927612	0.270392	0.227347	0.117689	0.337005	0.213973	0.0978457	0.330101	0.20594	0.0936998	0.318181	0.145036	-0.0195918	0.309664
Handled Hay	4.976 (0.449)	4.809 (0.545)	0.166983	0.0762183	0.257747	0.150534	0.0564137	0.244655	0.134205	0.031445	0.236964	0.149892	0.0534629	0.246321	-0.000556769	-0.142436	0.141322
Handled Silage	5.062 (0.43)	4.877 (0.504)	0.185397	0.0672365	0.303557	0.165215	0.0449098	0.285521	0.154786	0.0341389	0.275433	0.167593	0.0455072	0.289679	0.114749	-0.0428581	0.272356
Ground Animal Feed	5.044 (0.452)	4.859 (0.504)	0.185324	0.0851866	0.285462	0.186273	0.0823745	0.290172	0.170452	0.0625649	0.278339	0.177555	0.0721871	0.282923	0.129524	-0.0022063	0.261255
Handled Soybeans & Grains	4.952 (0.491)	4.771 (0.492)	0.181148	0.0762774	0.286019	0.211585	0.0974218	0.325748	0.198288	0.0723215	0.324254	0.198091	0.0797979	0.316383	0.281262	0.0476724	0.514853
Job Tasks Sum (ordinal)			0.0608144	0.0382668	0.0833619	0.074035	0.0476258	0.100444	0.0789005	0.0488961	0.108905	0.0705182	0.0435159	0.0975205	0.0570122	0.0145982	0.0994262
0 Task Total	4.765 (0.517)		Ref	Ref	Ref	Ref	Ref	Ref	Ref	Ref	Ref	Ref	Ref	Ref	Ref	Ref	Ref
1 Task Total	4.752 (0.59)		-0.0128204	-0.170459	0.144818	0.0304868	-0.124687	0.18566	0.051131	-0.111243	0.213506	0.0263097	-0.136204	0.188824	0.154853	-0.183279	0.492985
2 Tasks Total	4.864 (0.514)		0.0997721	-0.0460506	0.245595	0.173308	0.0261451	0.320471	0.202863	0.0406088	0.365116	0.154663	0.00128044	0.308045	0.1198	-0.203329	0.442928
3 Tasks Total	4.976 (0.394)		0.21115	0.0568922	0.365407	0.269127	0.109092	0.429161	0.302565	0.124838	0.480292	0.25939	0.0954316	0.423348	0.236689	-0.101003	0.57438
4 Tasks Total	5.015 (0.392)		0.215393	0.0538798	0.376906	0.317772	0.14299	0.492554	0.358553	0.159976	0.557131	0.329719	0.156027	0.50341	0.312482	-0.0354649	0.660429
5 Tasks Total	4.98 (0.542)		0.250289	0.0926501	0.407928	0.343054	0.173536	0.512571	0.382032	0.190062	0.574002	0.287681	0.108041	0.467321	0.348869	0.0063614	0.691377
6 Tasks Total	5.141 (0.332)		0.376047	0.202407	0.549686	0.449795	0.262562	0.637028	0.489848	0.280972	0.698725	0.433164	0.241039	0.625289	0.384447	0.0230955	0.745799
Adjusted Model 1 - Task + Demographic&HomeFactors (see below)
Adjusted Model 2 - Task + Demographic&HomeFactors + Use of Any Pesticide Past Year
Adjusted Model 3 - Task + Demographic&HomeFactors + Lindane (significant in alpha models and lower correlation)
Adjusted Model 4 - Task + Demographic&HomeFactors + Glyphosate + Lindane (both significant in alpha models)
Demographic & Home Factors = age, smoking status (never, former, or current), state of residence (IA vs NC), asthma status (case or noncase), indoor pets (yes or not present), home condition (high vs. low), and home visit season (winter, spring, summer, or fall)

### Sheet: ST8 Pesticide Alpha AdjWork
Supplement Table 8: Pesticides Adjusted for Work Tasks Alpha Diversity Models
Pesticide	Users - Shannon Mean (SD)	Non-Users - Shannon Mean (SD)	Unadjusted Model - coefficient	Unadjusted Model - lower 95% CI	Unadjusted Model - upper 95% CI	Adjusted Model 1 - coefficient	Adjusted Model 1 - lower 95% CI	Adjusted Model 1 - upper 95% CI	Adjusted Model 2 - coefficient	Adjusted Model 2 - lower 95% CI	Adjusted Model 2- upper 95% CI	Adjusted Model 3 - coefficient	Adjusted Model 3 - lower 95% CI	Adjusted Model 3 - upper 95% CI
GLYPHOSATE	4.941 (0.486)	4.758 (0.641)	0.182538	0.00738246	0.357694	0.184738	0.00265732	0.366818	0.066447	-0.137427	0.270321	0.157762	-0.0235683	0.339092
2,4-D	4.979 (0.433)	4.916 (0.442)	0.0627428	-0.065812	0.191298	0.0375074	-0.106241	0.181255	-0.0534062	-0.207599	0.100787	0.0132028	-0.128405	0.154811
ATRAZINE	4.968 (0.488)	4.851 (0.443)	0.116475	-0.028651	0.261602	0.0286896	-0.135562	0.192941	-0.0585794	-0.241988	0.124829	-0.00563013	-0.171384	0.160124
PYRETHROID	4.928 (0.463)	4.91 (0.46)	0.0182654	-0.122076	0.158607	-0.0155143	-0.160004	0.128975	-0.070381	-0.220207	0.0794452	-0.0758057	-0.224951	0.07334
ORGANOPHOSPHATE	4.989 (0.397)	4.847 (0.441)	0.141763	-0.0413194	0.324845	0.182266	-0.0193602	0.383892	0.168935	-0.0578974	0.395767	0.181581	-0.0260564	0.389218
METOLACHLOR	4.907 (0.458)	4.876 (0.514)	0.031272	-0.178101	0.240645	0.0227761	-0.190448	0.236	-0.0303591	-0.240727	0.180009	0.0384321	-0.172741	0.249605
PICLORAM	4.878 (0.439)	4.904 (0.502)	-0.0266529	-0.228717	0.175411	-0.0452214	-0.245727	0.155285	-0.115389	-0.314964	0.0841865	-0.0755209	-0.273798	0.122756
ACETOCHLOR	5.012 (0.456)	4.909 (0.496)	0.102699	-0.1056	0.310999	0.0958438	-0.113961	0.305648	0.0237353	-0.183292	0.230763	0.0677084	-0.139597	0.275014
MESOTRIONE	5.034 (0.398)	4.894 (0.505)	0.140672	-0.0746824	0.356025	0.136759	-0.0794114	0.35293	0.117154	-0.0940639	0.328372	0.136482	-0.0766141	0.349578
MALATHION	5.079 (0.392)	4.94 (0.443)	0.139506	-0.0720703	0.351082	0.0506802	-0.176683	0.278044	0.0186348	-0.213655	0.250925	0.0569551	-0.181355	0.295265
CYFLUTHRIN	5.094 (0.373)	4.898 (0.495)	0.19596	-0.0362923	0.428212	0.182831	-0.0485127	0.414175	0.125088	-0.103518	0.353694	0.141981	-0.0868032	0.370765
TRICLOPYR	4.946 (0.385)	4.904 (0.502)	0.0416662	-0.193933	0.277266	0.03298	-0.198253	0.264213	-0.0259152	-0.252548	0.200717	-0.00656652	-0.234208	0.221075
GLUFOSINATE_AMMONIUM	4.936 (0.548)	4.903 (0.5)	0.032843	-0.218264	0.28395	0.0611794	-0.187145	0.309504	0.0499232	-0.195593	0.29544	0.0446283	-0.199166	0.288422
DICAMBA	4.82 (0.722)	4.859 (0.499)	-0.0384267	-0.314364	0.237511	-0.0702614	-0.367693	0.22717	-0.115333	-0.417385	0.186719	-0.0887476	-0.384641	0.207146
ISOXAFLUTOLE	4.983 (0.312)	4.915 (0.499)	0.0683056	-0.186984	0.323595	0.0197312	-0.233612	0.273075	-0.0628078	-0.310537	0.184921	-0.0216667	-0.270473	0.227139
PERMETHRIN	4.749 (0.573)	4.904 (0.473)	-0.155293	-0.421782	0.111196	-0.205888	-0.473427	0.0616497	-0.309429	-0.584383	-0.0344748	-0.299935	-0.571636	-0.0282337
CLOPYRALID	4.894 (0.428)	4.911 (0.503)	-0.0169135	-0.317694	0.283867	0.00739475	-0.290993	0.305782	-0.0946221	-0.386819	0.197575	-0.0483375	-0.341916	0.245241
TRIFLURALIN	4.949 (0.592)	4.886 (0.5)	0.0631051	-0.258899	0.385109	0.086869	-0.244122	0.41786	-0.0389169	-0.366734	0.2889	0.0607485	-0.263085	0.384581
CARBARYL	4.783 (0.478)	4.898 (0.539)	-0.115222	-0.459503	0.229059	-0.0829972	-0.444838	0.278844	-0.0676611	-0.425095	0.289773	-0.0893783	-0.444302	0.265546
ALDRIN	4.889 (0.524)	4.915 (0.491)	-0.0261629	-0.138109	0.0857836	0.0532014	-0.0667049	0.173108	0.0257559	-0.091967	0.143479	0.0420404	-0.0758226	0.159903
CHLORDANE	4.901 (0.5)	4.913 (0.498)	-0.0117355	-0.116046	0.0925746	0.0574717	-0.0534196	0.168363	0.0698933	-0.0378171	0.177604	0.0531836	-0.055701	0.162068
DDT	4.887 (0.517)	4.921 (0.489)	-0.0343683	-0.136509	0.0677723	0.026482	-0.0909025	0.143866	0.028859	-0.0857516	0.14347	0.0295943	-0.085677	0.144866
DIELDRIN	4.873 (0.569)	4.91 (0.492)	-0.0369475	-0.211755	0.13786	0.0155897	-0.168188	0.199367	-0.0325614	-0.213486	0.148363	-0.0151001	-0.19609	0.16589
HEPTACHLOR	4.917 (0.524)	4.906 (0.49)	0.0108512	-0.10633	0.128033	0.077359	-0.0493066	0.204025	0.0467083	-0.0780582	0.171475	0.0672932	-0.0571872	0.191773
LINDANE	4.98 (0.435)	4.882 (0.516)	0.0975714	-0.00665622	0.201799	0.10825	0.00211835	0.214382	0.0897194	-0.0141636	0.193602	0.0850289	-0.0201291	0.190187
TOXAPHENE	4.835 (0.545)	4.92 (0.489)	-0.0857253	-0.219502	0.0480518	-0.0236998	-0.161226	0.113827	-0.0212288	-0.155026	0.112568	-0.0157061	-0.150766	0.119354
Green Font = currently used pesticides
Purple Font = past use of banned pesticides
Adjusted Model 1 - Pesticide + Demographic&HomeFactors (see below)
Adjusted Model 2 - Pesticide + Demographic&HomeFactors + Job Sum Total
Adjusted Model 3 - Pesticide + Demographic&HomeFactors + Fertilizing Fields
Demographic & Home Factors = age, smoking status (never, former, or current), state of residence (IA vs NC), asthma status (case or noncase), indoor pets (yes or not present), home condition (high vs. low), and home visit season (winter, spring, summer, or fall)
